# Pleiotropic and Distributed Neuropsychiatric Effects of Neurodevelopmental Copy Number Variants in the All of Us Biobank

**DOI:** 10.64898/2026.09.13.26362959

**Authors:** Anne Marie Wells, Feiyang Zhao, Sudha Seshadri, Jose Cavazos, Agustin Ruiz

## Abstract

**Background:** Neurodevelopmental copy number variants (ND-CNVs) are associated with diverse neuropsychiatric outcomes, but most evidence derives from clinically ascertained cohorts enriched for severe disease. Whether these associations generalize to large, heterogeneous population biobanks, and whether they reflect locus-specific or distributed genetic effects, remains unclear.

**Methods:** We developed a scalable analytic pipeline within the All of Us Research Program to identify ND-CNV carriers from structural variant callsets and evaluate associations across neuropsychiatric phenotypes derived from electronic health records (EHRs). Logistic regression models estimated associations between carrier status and individual phenotypes, adjusting for age, healthcare utilization, observation time, and genetic ancestry principal components. Sensitivity analyses included exclusion of mosaic chromosomal alteration (mCA)-suspected events and leave-one-locus-out (LOLO) models. Phenotypes were further grouped into Research Domain Criteria (RDoC) domains to assess domain-level structure and cross-domain burden.

**Results:** ND-CNV carrier status was associated with modest but consistent enrichment across neuropsychiatric phenotypes spanning affective, psychotic, neurodevelopmental, and trauma-related domains. Although no individual phenotype survived false discovery rate correction, global permutation analyses demonstrated directional enrichment exceeding expectations under randomized exposure assignment. Effects were distributed rather than driven by a single phenotype or locus, with deletion-overlapping carriers showing stronger associations than duplication-overlapping carriers. Associations remained stable after mCA exclusion and LOLO analyses. Domain-level analyses revealed correlated enrichment across RDoC systems, while cross-domain burden measures demonstrated strong interdependence but limited discriminative separation.

**Conclusions:** ND-CNV carriers exhibit distributed, pleiotropic neuropsychiatric risk in a large biobank. These findings provide empirical support for a distributed model of ND-CNV-associated neuropsychiatric liability in which numerous modest, directionally concordant phenotype associations collectively contribute to pleiotropic risk across neuropsychiatric domains.
