## Supplemental Table 1 for "Pleiotropic and Distributed Neuropsychiatric Effects of Neurodevelopmental Copy Number Variants in the All of Us Biobank"

### Sheet: Figure_Provenance
Manuscript item	Panel(s)	Figure purpose	Primary source data	Figure-ready / source-data files	Source package or notebook	Notes
Figure 1	All	Exposure assignment and analysis framework	Curated ND-CNV interval resources; phenotype dictionary; analytic workflow description	No single quantitative source table; conceptual workflow figure	AoU_End-to-End_Pipeline_exports(3).zip; Supplementary Methods	Conceptual schematic summarizing study design, ro30 exposure assignment, EHR phenotype selection, RDoC organization, association testing, permutation validation, and robustness/sensitivity analyses.
Figure 2	A-C	Phenome-wide ND-CNV association architecture	Figure2_plot_data.csv	Figure2_plot_data.csv; Figure2_filled_point_labels.csv; Figure2_rdoc_order_metadata.csv	figure 2 revamp v2(1).zip; AoU End-to-End Pipeline	Panel A = pooled ND-CNV carriers vs non-carriers; Panel B = deletion-overlapping ND-CNV carriers vs non-carriers; Panel C = duplication-overlapping ND-CNV carriers vs non-carriers.
Figure 3	A-D	Positive-control benchmarking	df_g7_positive_controls.csv; positive_control_phenotype_df.csv	D1B_all_positive_controls_PC_ND_vs_none_ro30_20260501_1837.csv; D1B_all_positive_controls_PC_ND_DEL_vs_none_20260501_1837.csv; D1B_all_positive_controls_PC_ND_DUP_vs_none_20260501_1837.csv	AoU_End-to-End_Pipeline_exports(3).zip	Curated positive-control phenotypes used to evaluate recovery of expected ND-CNV-associated neurodevelopmental and psychiatric signals.
Figure 4	A-C	Global permutation enrichment analysis	global_permutation_summary_all_exposures.xls; observed_global_statistics.xls; permutation_null_nd_any.xls; permutation_null_nd_del_any.xls; permutation_null_nd_dup_any.xls	global_permutation_summary_all_exposures.xls; observed_global_statistics.xls; permutation_null_nd_any.xls; permutation_null_nd_del_any.xls; permutation_null_nd_dup_any.xls	permutation_validation.zip; ND_CNV_global_directionality_permutation_local_full_output_20260605.ipynb	Primary global enrichment figure based on 1,000 exposure-label permutations per exposure model.
Figure 5	A	Healthcare utilization / covariate robustness	df_g10_utilization_compare.csv; df_g10_utilization_sensitivity.csv	figure_D4_healthcare_utilization_sensitivity.png	AoU_End-to-End_Pipeline_exports(3).zip	Comparison of reduced versus fully adjusted models.
Figure 5	B	mCA exclusion robustness	df_g4b_mca_compare.csv; mca_exclusion_compare_20260501_1837.csv	figure_mCA_exclusion_OR_comparison.png	AoU_End-to-End_Pipeline_exports(3).zip	Models rerun after excluding mCA-suspected structural variant calls.
Figure 5	C	Leave-one-locus-out robustness	df_g11_leave_one_locus_out.csv; df_g11_locus_specific.csv	df_g11_leave_one_locus_out.csv; df_g11_locus_specific.csv	AoU_End-to-End_Pipeline_exports(3).zip	Summarizes effect-size shifts after sequential exclusion of individual recurrent ND-CNV loci.
Figure 5	D	Assigned ND-CNV locus-count burden	df_g8_cnv_burden.csv	df_g8_cnv_burden.csv; figure_D2_cnv_burden_CNV_locus_count_continuous.png; figure_D2_cnv_burden_CNV_locus_count_categorical.png	AoU_End-to-End_Pipeline_exports(3).zip	Evaluates association patterns using assigned ND-CNV locus count rather than binary carrier status.
Figure 6	A	RDoC domain correlation architecture	domain_corr_mat_export.csv	figure_C5_domain_correlation_matrix.csv; figure_C5_domain_correlation_heatmap.png	AoU_End-to-End_Pipeline_exports(3).zip	Pairwise correlations among RDoC-informed domain indicators.
Figure 6	B	Domain and multi-domain burden correlation architecture	domain_burden_corr_mat_export.csv	figure_C6_domain_and_burden_correlation_matrix.csv; figure_C6_domain_and_burden_correlation_heatmap.png	AoU_End-to-End_Pipeline_exports(3).zip	Pairwise correlations among domain indicators and aggregate multi-domain burden measures.
Figure 7	All	Exploratory pathway and clinical annotation enrichment	nd_cnv_interval_gene_hits_strict.csv; nd_cnv_enrichr_results_all.csv; nd_cnv_pathway_enrichment_vs_matched_controls.csv; pathway_convergence_manuscript_summary.csv	Figure 6.png; Figure 6.docx; pathway_convergence_manuscript_summary.xlsx	pathways_analysis_exploratory.zip; ND_CNV_pathway_convergence_analysis_v2.ipynb	Exploratory biological annotation of genes overlapping curated ND-CNV intervals; intended as contextual annotation rather than mechanistic proof.
Figure 8	All	Conceptual synthesis of distributed ND-CNV liability	Synthesis of Figures 2, 4, 6, and 7 plus Discussion framework	No direct quantitative source table; conceptual synthesis figure	Main text Discussion	Conceptual model contrasting phenotype-centric interpretation with distributed liability model.
Figure S1	All	Genomic architecture and matched-control interval characteristics	nd_cnv_loci_GRCh38_pad0kb_v1.0.bed.bed; ND_CNV_loci_hg38_intervalmatch_raw.bed; nd_matched_controls.segdup_gc_matched.tsv	Matched-control interval QC outputs	AoU_End-to-End_Pipeline_exports(3).zip; external local control-matching pipeline	Documents curated interval distribution and matching of control intervals on length, GC content, and segmental duplication burden.
Figure S2	A	Overlap-rule sensitivity	figure_a1_df.csv; table_f1.csv	figure_A1_del_dup_carrier_by_overlap_rule.png	AoU_End-to-End_Pipeline_exports(3).zip	Carrier counts across ro30, ro50, ro70, and fractional locus-overlap definitions.
Figure S2	B	gnomAD-SV contextual benchmarking	gnomad_sv_nd_cnv_summary_by_locus.csv; gnomad_sv_nd_cnv_best_match_by_locus.csv; gnomad_sv_nd_cnv_ro30_direction_matched.csv	Figure_S10_AoU_vs_gnomAD_contextual_frequency_ro30_ro50.png	gnomAD_ro_validation.zip; gnomAD_SV_ND_CNV_intersect_local_notebook_20260518b_full_output.ipynb	Contextual population-frequency benchmarking rather than direct replication analysis.
Figure S3	A-D	Cohort composition, exposure structure, and ancestry	table_f1.csv; table_f3b.csv; figure_a1_df.csv	figure_A2_ro30_del_dup_by_ancestry.png; figure_A3_pc1_pc2_three_panel_ancestry_carrier_overlay.png	AoU_End-to-End_Pipeline_exports(3).zip	Summarizes analytic cohort, exposure prevalence, phenotype prevalence context, and ancestry structure.
Figure S4	All	Phenotype dictionary and RDoC mapping	phenotype_screen_df.csv; domain_membership_df.csv; family_label_map_df.csv; domain_outcome_map_df.csv	Phenotype mapping and domain membership tables	AoU_End-to-End_Pipeline_exports(3).zip	Documents OMOP-derived phenotype construction and RDoC-informed domain assignments.
Figure S5	All	Domain-level association analyses	df_g5_domain.csv; table_g_domain_summary.csv; section_g_domain_models.csv	figure_C1_domain_forest_ND_any_vs_none_domain.png; figure_C2_domain_forest_ND_DEL_vs_none_domain.png; figure_C3_domain_forest_ND_DUP_vs_none_domain.png; table_g_domain_summary.csv	AoU_End-to-End_Pipeline_exports(3).zip	Domain-level logistic regression models across pooled, deletion-overlapping, and duplication-overlapping exposure models.
Figure S6	All	Literature and All of Us locus-domain concordance	Figure_S6_source_data.xlsx; df_g11_locus_specific.csv	Figure_S6_source_data.xlsx	Manual literature curation plus AoU_End-to-End_Pipeline_exports(3).zip	Hybrid curated source-data figure. Literature scores were manually curated from cited ND-CNV studies; AoU directionality scores derive from locus-specific association outputs and ro30 carrier counts.
Figure S7	All	Permutation sensitivity analyses using alternative enrichment metrics	global_permutation_summary_all_exposures.xls; observed_global_statistics.xls; permutation_null_*.xls	global_permutation_summary_all_exposures.xls; observed_global_statistics.xls; permutation_null_*.xls	permutation_validation.zip	Evaluates robustness of global enrichment across summed Z-score, signed enrichment statistics, and proportion-positive metrics.
Figure S8	All	Healthcare utilization sensitivity analyses	df_g10_utilization_compare.csv; df_g10_utilization_sensitivity.csv	figure_D4_healthcare_utilization_sensitivity.png	AoU_End-to-End_Pipeline_exports(3).zip	Supplementary expansion of covariate-adjustment robustness analyses.
Figure S9	All	Extended leave-one-locus-out analyses	df_g11_leave_one_locus_out.csv; df_g11_locus_specific.csv	df_g11_leave_one_locus_out.csv; df_g11_locus_specific.csv	AoU_End-to-End_Pipeline_exports(3).zip	Extended heatmap and locus-specific sensitivity outputs for LOLO analyses.
