## Supplemental Table 2 for "Pleiotropic and Distributed Neuropsychiatric Effects of Neurodevelopmental Copy Number Variants in the All of Us Biobank"

### Sheet: Workspace_Output_Inventory
Pipeline stage	Representative output files	Source package / notebook	Used in	Notes
External interval resources	nd_cnv_loci_GRCh38_pad0kb_v1.0.bed.bed; nd_cnv_loci_GRCh38_pad100kb_v1.0.bed.bed; ND_CNV_loci_hg38_intervalmatch_raw.bed; ND_CNV_loci_hg38_intervalmatch_padded_100kb.bed; nd_matched_controls.segdup_gc_matched.tsv; nd_padded_matched_controls.segdup_gc_matched.tsv	AoU_End-to-End_Pipeline_exports(3).zip; external control-matching pipeline	Figure 1; Figure S1; Figure S2; Supplementary Table 3	Curated recurrent ND-CNV intervals and matched control intervals.
Phenotype construction and domain mapping	phenotype_screen_df.csv; domain_membership_df.csv; domain_outcome_map_df.csv; family_label_map_df.csv	AoU_End-to-End_Pipeline_exports(3).zip	Figure 1; Figure 2; Figure S4; Figure S5	OMOP-derived phenotype definitions, display labels, and RDoC-informed domain assignments.
Descriptive cohort and exposure summaries	table_f1.csv; table_f2.csv; table_f3a.csv; table_f3b.csv; table_f4.csv; figure_a1_df.csv	AoU_End-to-End_Pipeline_exports(3).zip	Figure S2; Figure S3	Cohort composition, exposure prevalence, overlap-rule carrier counts, phenotype prevalence summaries, and directional exposure summaries.
Primary phenotype-level association models	df_g_all.csv; section_g_all_models.csv; section_g_primary_nd_vs_none_ro30.csv; section_g_pooled_del_dup.csv; section_g_successful_models.csv; section_g_nominal_hits.csv; section_g_fdr_hits.csv	AoU_End-to-End_Pipeline_exports(3).zip	Figure 2; Figure 3; Figure S5	Core logistic regression outputs for pooled, deletion-overlapping, duplication-overlapping, matched-control, and overlap-sensitivity exposure models.
Figure 2 final source data	Figure2_plot_data.csv; Figure2_filled_point_labels.csv; Figure2_rdoc_order_metadata.csv	figure 2 revamp v2(1).zip	Figure 2	Final plot-ready source data used for the regenerated Figure 2 PheWAS-style Manhattan plot.
Positive-control outputs	df_g7_positive_controls.csv; positive_control_dictionary_20260501_1837.csv; positive_control_models_20260501_1837.csv; positive_control_plot_diagnostic_20260501_1837.csv; D1B_all_positive_controls_PC_ND_vs_none_ro30_20260501_1837.csv; D1B_all_positive_controls_PC_ND_DEL_vs_none_20260501_1837.csv; D1B_all_positive_controls_PC_ND_DUP_vs_none_20260501_1837.csv	AoU_End-to-End_Pipeline_exports(3).zip	Figure 3	Curated positive-control phenotype analyses used for internal validation of expected ND-CNV-associated signal.
Domain and burden models	df_g5_domain.csv; df_g6_burden.csv; table_g_domain_summary.csv; table_g_burden_summary.csv; section_g_domain_models.csv; section_g_multi_domain_burden_models.csv	AoU_End-to-End_Pipeline_exports(3).zip	Figure S5; Figure 6	Domain-level logistic regression models and multi-domain burden models.
Correlation outputs	domain_corr_mat_export.csv; domain_burden_corr_mat_export.csv; figure_C4_phenotype_correlation_matrix.csv; figure_C5_domain_correlation_matrix.csv; figure_C6_domain_and_burden_correlation_matrix.csv; figure_C7_cnv_burden_correlation_matrix.csv	AoU_End-to-End_Pipeline_exports(3).zip	Figure 6	Pairwise correlation matrices for phenotypes, domains, domain burden, and CNV burden summaries.
Healthcare utilization sensitivity	df_g10_utilization_compare.csv; df_g10_utilization_sensitivity.csv	AoU_End-to-End_Pipeline_exports(3).zip	Figure 5A; Figure S8	Comparison of reduced and fully adjusted models.
mCA sensitivity	df_g4b_mca_compare.csv; df_g4b_mca_filtered.csv; mca_exclusion_compare_20260501_1837.csv; mca_exclusion_impact_ranked_20260501_1837.csv; mca_suspicion_summary_20260501_1837.csv; mca_suspicious_locus_summary_20260501_1837.csv	AoU_End-to-End_Pipeline_exports(3).zip; 01_ND_CNV_AoU_mCA_sensitivity_AoU_upload_fixed_20260501_full_run2_output.ipynb	Figure 5B	Sensitivity analyses excluding mCA-suspected structural variant calls.
Leave-one-locus-out sensitivity	df_g11_leave_one_locus_out.csv; df_g11_locus_specific.csv	AoU_End-to-End_Pipeline_exports(3).zip	Figure 5C; Figure S6; Figure S9	Locus-specific and LOLO sensitivity outputs.
Assigned ND-CNV locus-count burden	df_g8_cnv_burden.csv	AoU_End-to-End_Pipeline_exports(3).zip	Figure 5D	Regression models using assigned ND-CNV locus count as exposure.
Permutation validation	global_permutation_summary_all_exposures.xls; observed_global_statistics.xls; observed_models_nd_any.xls; observed_models_nd_del_any.xls; observed_models_nd_dup_any.xls; permutation_null_nd_any.xls; permutation_null_nd_del_any.xls; permutation_null_nd_dup_any.xls; permutation_summary_nd_any.xls; permutation_summary_nd_del_any.xls; permutation_summary_nd_dup_any.xls; phenotype_columns_used.xls	permutation_validation.zip; ND_CNV_global_directionality_permutation_local_full_output_20260605.ipynb	Figure 4; Figure S7	Exposure-label permutation analyses evaluating aggregate directional enrichment across phenotypes.
gnomAD-SV benchmarking	gnomad_sv_nd_cnv_all_overlaps.csv; gnomad_sv_nd_cnv_summary_by_locus.csv; gnomad_sv_nd_cnv_best_match_by_locus.csv; gnomad_sv_nd_cnv_ro30_direction_matched.csv	gnomAD_ro_validation.zip; gnomAD_SV_ND_CNV_intersect_local_notebook_20260518b_full_output.ipynb	Figure S2B	Contextual comparison of AoU recurrent ND-CNV prevalence estimates with gnomAD-SV population structural variant frequencies.
Pathway enrichment and convergence	interval_gene_mapping_summary.csv; nd_cnv_interval_gene_hits_strict.csv; nd_cnv_interval_gene_hits_pad100kb.csv; control_interval_gene_hits_strict.csv; control_interval_gene_hits_pad100kb.csv; nd_cnv_enrichr_results_all.csv; nd_cnv_pathway_enrichment_vs_matched_controls.csv; pathway_convergence_manuscript_summary.csv; pathway_convergence_manuscript_summary.xlsx	pathways_analysis_exploratory.zip; ND_CNV_pathway_convergence_analysis_v2.ipynb	Figure 7	Exploratory enrichment and shared-gene analyses across GO Biological Process, Reactome, SynGO, Human Phenotype Ontology, and DisGeNET resources.
Literature concordance source data	Figure_S6_source_data.xlsx	Manually curated source-data workbook plus AoU locus-specific outputs	Figure S6	Manual literature-domain concordance scores, AoU directional enrichment scores, and ro30 carrier-count source data for Figure S6.
Export/package manifests	export_manifest_20260501_1837.csv; results_manifest.csv; skipped_tables_20260501_1837.csv; results_skipped.csv	AoU_End-to-End_Pipeline_exports(3).zip	Provenance support	Run-level file manifests and skipped-output tracking.
